# Evaluation of the impact of concentration and extraction methods on the targeted sequencing of human viruses from wastewater

**DOI:** 10.1101/2024.01.18.24301434

**Authors:** Minxi Jiang, Audrey L.W. Wang, Nicholas A. Be, Nisha Mulakken, Kara L. Nelson, Rose S. Kantor

**Affiliations:** Department of Civil and Environmental Engineering, University of California, Berkeley, CA, USA; Physical and Life Sciences Directorate, Lawrence Livermore National Laboratory, Livermore, CA, USA; Computing and Global Security Directorates, Lawrence Livermore National Laboratory, Livermore, CA, USA

**Keywords:** Targeted sequencing, probe-capture enrichment, human virus, wastewater-based surveillance, wastewater-based epidemiology, virus concentration, nucleic acid extraction

## Abstract

Sequencing human viruses in wastewater is challenging due to their low abundance compared to the total microbial background. This study compared the impact of four virus concentration/extraction methods (Innovaprep, Nanotrap, Promega, Solids extraction) on probe-capture enrichment for human viruses followed by sequencing. Different concentration/extraction methods yielded distinct virus profiles. Innovaprep ultrafiltration (following solids removal) had the highest sequencing sensitivity and richness, resulting in the successful assembly of most near-complete human virus genomes. However, it was less sensitive in detecting SARS-CoV-2 by dPCR compared to Promega and Nanotrap. Across all preparation methods, astroviruses and polyomaviruses were the most highly abundant human viruses, and SARS-CoV-2 was rare. These findings suggest that sequencing success can be increased by using methods that reduce non-target nucleic acids in the extract, though the absolute concentration of total extracted nucleic acid, as indicated by Qubit, and targeted viruses, as indicated by dPCR, may not be directly related to targeted sequencing performance. Further, using broadly targeted sequencing panels may capture viral diversity but risks losing signals for specific low-abundance viruses. Overall, this study highlights the importance of aligning wet lab and bioinformatic methods with specific goals when employing probe-capture enrichment for human virus sequencing from wastewater.

**Synopsis:** Four concentration/extraction methods combined with probe-capture sequencing of human viruses in raw wastewater were compared. Innovaprep ultrafiltration with solids removal had the best performance for human virus detection sensitivity, richness, and recovery of near-complete genomes.
