## Supplementary tables included in the supplementary materials for "Evaluation of the impact of concentration and extraction methods on the targeted sequencing of human viruses from wastewater"

### Sheet: Table S1
Sample IDs	Methods	Concentrations of TNA		Averaged concentrations in elution tubes		Elution volumes	Concentrate	Effective volume (mL)	RIN	Average RIN	Input samples for library preparation				Sequencing reads statistics
		RNA (ng/µL)	DNA (ng/µL)	RNA (ng/µL)	DNA (ng/µL)	µL	(g or mL)				RNA (ng/µL)	DNA (ng/µL)	RNA (ng)	DNA (ng)	Raw reads	After QC trimmed reads	Unique reads	Classified virus reads	Classified human Virus
IP_301_1	IP	1.84	0.916	4.9 ± 2.51	1.51 ± 0.51	100	0.802	9.98	4.2	5.3 ±0.7	1.84	0.916	15.64	7.786	15829763	15476512	5029311	100999	33585
IP_301_2	IP	2.12	1.03			100	0.882	9.07	5		2.12	1.03	18.02	8.755	14057374	13706631	5279645	92023	24444
IP_301_3	IP	2.04	0.848			100	0.81	9.88	4		2.04	0.848	17.34	7.208	11969723	11707259	4457112	91668	29354
IP_301_PBS	IP	too_low	too_low			100
IP_419_1	IP	8.12	2.34			100	0.45	17.78	5.4		8.12	2.34	69.02	19.89	15802752	15566394	2589177	30630	8185
IP_419_2	IP	5.36	1.8			100	0.58	13.79	5.5		5.36	1.8	45.56	15.3	17822224	17428243	2661687	39274	9060
IP_419_3	IP	8.6	1.99			100	0.16	40	5.8		8.6	1.99	73.1	16.915	18847112	18405985	2270724	27116	9767
IP_419_PBS	IP	too_low	too_low			100
IP_426_1	IP	4.96	1.69			100	0.744	10.75	5.5		4.96	1.69	42.16	14.365	10158419	9899067	2507326	51997	21557
IP_426_2	IP	5.72	1.61			100	0.598	13.38	5.8		5.72	1.61	48.62	13.685	12789565	12518101	2362413	60331	25759
IP_426_3	IP	5.36	1.4			100	0.671	11.92	6.1		5.36	1.4	45.56	11.9	17201045	12269531	2211146	45649	20466
IP_426_PBS	IP	too_low	too_low			100
PMG_301_1	PMG	110	33.2	204.96 ± 94.65	47.18 ± 12.22	100		40	7.5	6.4 ±1.0	110	33.2	935	282.2	18671864	18144870	11084049	126076	1996
PMG_301_2	PMG	90.6	47.2			100		40	7.5		90.6	47.2	770.1	401.2	11302086	11067430	6349277	79375	2632
PMG_301_3	PMG	104	47.2			100		40	7.5		104	47.2	884	401.2	11915444	11647469	6480740	81276	2369
PMG_301_PBS	PMG	too_low	too_low			100		40
PMG_419_1	PMG	190	36.2			100		40	4.9		100	19.05	850	161.925	12243507	11930029	2229413	21890	5140
PMG_419_2	PMG	282	51.6			100		40	5.7		100	18.3	850	155.55	12203541	11955998	1757030	12849	3635
PMG_419_3	PMG	168	30.8			100		40	5.5		100	18.33	850	155.805	11792833	11612226	1782468	17758	4498
PMG_419_PBS	PMG	too_low	0.102			100		40
PMG_426_1	PMG	277	69			100		40	6		100	24.91	850	211.735	9581140	9369234	1697300	20138	5166
PMG_426_2	PMG	356	53.8			100		40	6.3		100	15.11	850	128.435	8135007	7706198	609117	1249	118
PMG_426_3	PMG	267	55.6			100		40	6.8		100	20.82	850	176.97	26900756	26251291	3439406	31390	6943
PMG_426_PBS	PMG	too_low	0.18			100		40
NT_301_1	NT	154	99.8	90.78 ± 47.83	51.84 ± 35.22	100		40	2	2.2 ±0.2	154	99.8	1309	848.3	9601344	9424623	5431093	16375	584
NT_301_2	NT	140	95.2			100		40	1.9		140	95.2	1190	809.2	17704511	17316862	9903428	21775	460
NT_301_3	NT	156	99.6			100		40	1.9		156	99.6	1326	846.6	27781061	27152010	15576000	35025	567
NT_301_PBS	NT	too_low	0.0588			100		40
NT_419_1	NT	95.8	37.8			100		40	2.2		95.8	37.8	814.3	321.3	18856795	18445169	9210186	47008	2298
NT_419_2	NT	78.6	22.4			100		40	2.5		78.6	22.4	668.1	190.4	11832706	11591006	6358314	32676	1666
NT_419_3	NT	42.6	23.6			100		40	2.3		42.6	23.6	362.1	200.6	8942247	8807859	5121289	20360	1269
NT_419_PBS	NT	too_low	too_low			100		40
NT_426_1	NT	48.6	23.6			100		40	2.3		48.6	23.6	413.1	200.6	14517824	14175362	6761064	31029	726
NT_426_2	NT	42.2	27.8			100		40	2.4		42.2	27.8	358.7	236.3	11778075	11566641	5575979	27883	877
NT_426_3	NT	59.2	36.8			100		40	2.3		59.2	36.8	503.2	312.8	13594406	13300513	6134243	31952	1276
NT_426_PBS	NT	too_low	0.188			100		40
Solids_301_1	Solids	738	304	645.11 ± 198.22	250.33 ± 105.11	100	0.458	21.83	4.2	4.0 ±0.5	738	304	6273	2584	19550729	19112868	11022447	17038	82
Solids_301_2	Solids	968	418			100	0.435	22.99	4.2		968	418	8228	3553	10199314	9962177	6270200	9958	417
Solids_301_3	Solids	914	380			100	0.434	23.04	5.2		914	380	7769	3230	13715238	13412208	8439092	13314	122
Solids_419_1	Solids	418	132			100	0.77	12.99	4.4		100	31.58	850	268.43	16281576	16146635	5711448	9407	152
Solids_419_2	Solids	446	127			100	0.824	12.14	3.4		100	28.48	850	242.08	19220897	19080461	5476076	8762	188
Solids_419_3	Solids	464	148			100	0.83	12.05	3.6		100	31.9	850	271.15	16673815	16502748	5227132	8273	201
Solids_426_1	Solids	662	258			100	0.479	20.88	3.7		100	38.97	850	331.245	15707502	15394761	5415271	10476	217
Solids_426_2	Solids	612	262			100	0.491	20.37	3.7		100	42.81	850	363.885	17541109	17248009	6245597	11795	266
Solids_426_3	Solids	584	224			100	0.415	24.1	3.8		100	38.36	850	326.06	14154056	13872612	5220169	10363	276

### Sheet: Table S4
EPI_ISL_16465914	EPI_ISL_16465943	EPI_ISL_16465963
EPI_ISL_16478684	EPI_ISL_16491780	EPI_ISL_16491788
EPI_ISL_16544131	EPI_ISL_16545594	EPI_ISL_16568939
EPI_ISL_16569631	EPI_ISL_16609294	EPI_ISL_16609300
EPI_ISL_16609309-16609310	EPI_ISL_16609313	EPI_ISL_16611018
EPI_ISL_16611023	EPI_ISL_16611114	EPI_ISL_16611116
EPI_ISL_16611121	EPI_ISL_16611123	EPI_ISL_16611132
EPI_ISL_16644097	EPI_ISL_16659349-16659350	EPI_ISL_16662441
EPI_ISL_16666142	EPI_ISL_16669867	EPI_ISL_16670113
EPI_ISL_16670166	EPI_ISL_16670172	EPI_ISL_16670723
EPI_ISL_16670764	EPI_ISL_16674333	EPI_ISL_16674337
EPI_ISL_16674359	EPI_ISL_16690480	EPI_ISL_16701500-16701501
EPI_ISL_16701506-16701507	EPI_ISL_16706682	EPI_ISL_16706687
EPI_ISL_16710049	EPI_ISL_16710165	EPI_ISL_16735084
EPI_ISL_16742061	EPI_ISL_16742068	EPI_ISL_16742689-16742690
EPI_ISL_16746651	EPI_ISL_16746666	EPI_ISL_16749552
EPI_ISL_16752886	EPI_ISL_16753010	EPI_ISL_16753025-16753026
EPI_ISL_16753033-16753034	EPI_ISL_16753037	EPI_ISL_16753079-16753080
EPI_ISL_16753082-16753083	EPI_ISL_16753085	EPI_ISL_16753093
EPI_ISL_16753098	EPI_ISL_16753101-16753102	EPI_ISL_16753127
EPI_ISL_16754839	EPI_ISL_16817090	EPI_ISL_16818538
EPI_ISL_16826421	EPI_ISL_16826440	EPI_ISL_16826453
EPI_ISL_16826470-16826471	EPI_ISL_16837013	EPI_ISL_16837016
EPI_ISL_16837027	EPI_ISL_16837046	EPI_ISL_16837048
EPI_ISL_16837051	EPI_ISL_16859711	EPI_ISL_16860289
EPI_ISL_16861793	EPI_ISL_16861947	EPI_ISL_16861956
EPI_ISL_16862265	EPI_ISL_16862269	EPI_ISL_16862271-16862272
EPI_ISL_16862288	EPI_ISL_16879913-16879915	EPI_ISL_16879932
EPI_ISL_16879934-16879935	EPI_ISL_16895887-16895888	EPI_ISL_16895915
EPI_ISL_16895919	EPI_ISL_16895933	EPI_ISL_16895940
EPI_ISL_16895942	EPI_ISL_16916545	EPI_ISL_16919055
EPI_ISL_16921147	EPI_ISL_16921170	EPI_ISL_16921174
EPI_ISL_16958235	EPI_ISL_16958242	EPI_ISL_16966120
EPI_ISL_16966124	EPI_ISL_16966147	EPI_ISL_16966156
EPI_ISL_16970291	EPI_ISL_16970298	EPI_ISL_16970319
EPI_ISL_16998486	EPI_ISL_16998488	EPI_ISL_16998490
EPI_ISL_16998496-16998498	EPI_ISL_16998510	EPI_ISL_16998517
EPI_ISL_16998521	EPI_ISL_16999579	EPI_ISL_16999586
EPI_ISL_16999736	EPI_ISL_17013215	EPI_ISL_17013218
EPI_ISL_17013230	EPI_ISL_17013235-17013236	EPI_ISL_17013240
EPI_ISL_17013244	EPI_ISL_17013549	EPI_ISL_17013551
EPI_ISL_17013566	EPI_ISL_17019556	EPI_ISL_17019745
EPI_ISL_17021944	EPI_ISL_17021960	EPI_ISL_17022015
EPI_ISL_17026574	EPI_ISL_17026593	EPI_ISL_17026604
EPI_ISL_17026613	EPI_ISL_17039576	EPI_ISL_17067030
EPI_ISL_17067037	EPI_ISL_17067085	EPI_ISL_17067093
EPI_ISL_17067100	EPI_ISL_17067135	EPI_ISL_17067144
EPI_ISL_17075236	EPI_ISL_17075239	EPI_ISL_17075248
EPI_ISL_17075256	EPI_ISL_17075265-17075267	EPI_ISL_17075275
EPI_ISL_17075277	EPI_ISL_17127156	EPI_ISL_17127161
EPI_ISL_17146368	EPI_ISL_17153320	EPI_ISL_17153360
EPI_ISL_17182037	EPI_ISL_17194551	EPI_ISL_17194617
EPI_ISL_17198067	EPI_ISL_17203460	EPI_ISL_17203467
EPI_ISL_17203481	EPI_ISL_17205261	EPI_ISL_17205264
EPI_ISL_17205289	EPI_ISL_17205311	EPI_ISL_17205326
EPI_ISL_17205329	EPI_ISL_17205334	EPI_ISL_17205349
EPI_ISL_17205351-17205352	EPI_ISL_17205369	EPI_ISL_17212228-17212229
EPI_ISL_17212377	EPI_ISL_17212461	EPI_ISL_17223224
EPI_ISL_17227430	EPI_ISL_17241736	EPI_ISL_17241752
EPI_ISL_17241759	EPI_ISL_17253565	EPI_ISL_17253573
EPI_ISL_17253589	EPI_ISL_17273236	EPI_ISL_17273287
EPI_ISL_17273292-17273293	EPI_ISL_17273297	EPI_ISL_17273300
EPI_ISL_17273385	EPI_ISL_17277870	EPI_ISL_17277973
EPI_ISL_17278010	EPI_ISL_17278313	EPI_ISL_17278315
EPI_ISL_17287654	EPI_ISL_17287719	EPI_ISL_17287762
EPI_ISL_17288298	EPI_ISL_17288312	EPI_ISL_17288323
EPI_ISL_17288329	EPI_ISL_17291202	EPI_ISL_17292439
EPI_ISL_17292450-17292451	EPI_ISL_17308464	EPI_ISL_17308476
EPI_ISL_17322317	EPI_ISL_17322326	EPI_ISL_17342968
EPI_ISL_17342972	EPI_ISL_17342980-17342981	EPI_ISL_17342994
EPI_ISL_17343006	EPI_ISL_17343021	EPI_ISL_17343024
EPI_ISL_17343036	EPI_ISL_17347750	EPI_ISL_17347776
EPI_ISL_17402201	EPI_ISL_17402236	EPI_ISL_17404452
EPI_ISL_17412140	EPI_ISL_17417307	EPI_ISL_17417309
EPI_ISL_17417313	EPI_ISL_17417315	EPI_ISL_17417317-17417318
EPI_ISL_17417321	EPI_ISL_17417323-17417324	EPI_ISL_17417338-17417339
EPI_ISL_17417343	EPI_ISL_17417348	EPI_ISL_17419412
EPI_ISL_17422436	EPI_ISL_17422440	EPI_ISL_17422444
EPI_ISL_17422451	EPI_ISL_17422457	EPI_ISL_17422491
EPI_ISL_17422572	EPI_ISL_17422577	EPI_ISL_17422589
EPI_ISL_17422632	EPI_ISL_17422676	EPI_ISL_17422684
EPI_ISL_17441814	EPI_ISL_17444584	EPI_ISL_17465705
EPI_ISL_17472975	EPI_ISL_17476131	EPI_ISL_17476146
EPI_ISL_17476153	EPI_ISL_17476159	EPI_ISL_17476174
EPI_ISL_17476212	EPI_ISL_17476227	EPI_ISL_17476251
EPI_ISL_17476258	EPI_ISL_17476263-17476264	EPI_ISL_17476268
EPI_ISL_17476270	EPI_ISL_17476281	EPI_ISL_17476284
EPI_ISL_17476290	EPI_ISL_17476293	EPI_ISL_17476342
EPI_ISL_17476359	EPI_ISL_17476365-17476366	EPI_ISL_17476377
EPI_ISL_17476417	EPI_ISL_17476462	EPI_ISL_17476474
EPI_ISL_17476504	EPI_ISL_17476520	EPI_ISL_17476529
EPI_ISL_17476546	EPI_ISL_17476567	EPI_ISL_17476574
EPI_ISL_17476593	EPI_ISL_17476596	EPI_ISL_17489972
EPI_ISL_17492410	EPI_ISL_17495848	EPI_ISL_17504485
EPI_ISL_17504505	EPI_ISL_17504520	EPI_ISL_17504523
EPI_ISL_17508802	EPI_ISL_17524389	EPI_ISL_17526403
EPI_ISL_17548038	EPI_ISL_17548042	EPI_ISL_17548053
EPI_ISL_17552984	EPI_ISL_17559978-17559979	EPI_ISL_17559985
EPI_ISL_17559991	EPI_ISL_17560028	EPI_ISL_17560033
EPI_ISL_17560047	EPI_ISL_17560077	EPI_ISL_17560365
EPI_ISL_17596803	EPI_ISL_17596841	EPI_ISL_17596857
EPI_ISL_17614847	EPI_ISL_17615061	EPI_ISL_17617704
EPI_ISL_17617713	EPI_ISL_17619267	EPI_ISL_17626135
EPI_ISL_17627718	EPI_ISL_17627720	EPI_ISL_17627972
EPI_ISL_17627975	EPI_ISL_17634494	EPI_ISL_17634501
EPI_ISL_17636750-17636751	EPI_ISL_17636785	EPI_ISL_17649475
EPI_ISL_17649601	EPI_ISL_17649629	EPI_ISL_17649644
EPI_ISL_17649720	EPI_ISL_17649733	EPI_ISL_17649739
EPI_ISL_17649746	EPI_ISL_17652883	EPI_ISL_17671850
EPI_ISL_17671853	EPI_ISL_17671857	EPI_ISL_17671861
EPI_ISL_17681953	EPI_ISL_17709210	EPI_ISL_17733312
EPI_ISL_17733316	EPI_ISL_17733319	EPI_ISL_17733334
EPI_ISL_17735358	EPI_ISL_17735364	EPI_ISL_17773897
EPI_ISL_17773903-17773904	EPI_ISL_17773960	EPI_ISL_17773962
EPI_ISL_17774745	EPI_ISL_17780664	EPI_ISL_17783409
EPI_ISL_17789377	EPI_ISL_17789867	EPI_ISL_17789893
EPI_ISL_17790008	EPI_ISL_17799307	EPI_ISL_17833777
EPI_ISL_17853167	EPI_ISL_17857336	EPI_ISL_17857452
EPI_ISL_17857454-17857455	EPI_ISL_17857469	EPI_ISL_17857474
EPI_ISL_17857489	EPI_ISL_17857496	EPI_ISL_17857504
EPI_ISL_17857513	EPI_ISL_17857528	EPI_ISL_17857532
EPI_ISL_17857552-17857553	EPI_ISL_17857562	EPI_ISL_17857569
EPI_ISL_17857589	EPI_ISL_17857597	EPI_ISL_17857605
EPI_ISL_17857616	EPI_ISL_17857620-17857623	EPI_ISL_17857625
EPI_ISL_17857639	EPI_ISL_17857645	EPI_ISL_17857651
EPI_ISL_17857659-17857661	EPI_ISL_17857663	EPI_ISL_17857670
EPI_ISL_17857693	EPI_ISL_17857699	EPI_ISL_17857715
EPI_ISL_17857735	EPI_ISL_17860693	EPI_ISL_17965285
EPI_ISL_17965931	EPI_ISL_17965934	EPI_ISL_17965940
EPI_ISL_17965942-17965943	EPI_ISL_17965947	EPI_ISL_17965952-17965953
EPI_ISL_17965997	EPI_ISL_17965999	EPI_ISL_17966018
EPI_ISL_17966085	EPI_ISL_17966139	EPI_ISL_17966147
EPI_ISL_17976757	EPI_ISL_17976759	EPI_ISL_17977729
EPI_ISL_17977737	EPI_ISL_17981015	EPI_ISL_18005386
EPI_ISL_18005965	EPI_ISL_18042601	EPI_ISL_18042604
EPI_ISL_18042617	EPI_ISL_18054481	EPI_ISL_18100066
EPI_ISL_18126729	EPI_ISL_18267852	EPI_ISL_18268112
EPI_ISL_18268146	EPI_ISL_18289012	EPI_ISL_18289055
EPI_ISL_18289067	EPI_ISL_18289227	EPI_ISL_18289365
EPI_ISL_18289385	EPI_ISL_18289388	EPI_ISL_18466518

### Sheet: Table S6
Sample/NTC/Control	SARS-CoV-2 read counts	SARS-CoV-2 dPCR (gc/µL)	BCoV read counts	BCoV dPCR (gc/µL)
IP_301_1	36	0.368	828	346.3
IP_301_2	10	0.292	594	176.4
IP_301_3	19	0.289	747	97.89
IP_419_1	8	2.291	200	1584.7
IP_419_2	2	0.73	207	910.6
IP_419_3	15	3.301	267	2082.4
IP_426_1	5	0.859	307	384.1
IP_426_2	29	1.689	420	503.2
IP_426_3	13		384	322.4
PMG_301_1	0	7.609	15	898.1
PMG_301_2	0	10.1	13	1409
PMG_301_3	0	10	22	967.6
PMG_419_1	30	10.99	220	4671.4
PMG_419_2	10	11.38	170	2866.2
PMG_419_3	8	9.527	197	5388.6
PMG_426_1	12	16.17	173
PMG_426_3	15	11.18	307	10547.9
NT_301_1	0	18.41	0	279.2
NT_301_2	0	12.5	0	250.2
NT_301_3	0	12.45	0	402.9
NT_419_1	0	1.386	0	104.5
NT_419_2	0	1.667	0	55.29
NT_419_3	0	0.321	0	8.817
NT_426_1	0	0.636	0	51.45
NT_426_2	0	0.894	0	62.04
NT_426_3	2	1.968	0	161
Solid_301_1	0	1.134	0	53.16
Solid_301_2	0	1.159	0	64
Solid_301_3	0	2.059	0	76.5
Solid_419_1	0	0.431	0	16.24
Solid_419_2	2	0	0	14.5
Solid_419_3	0	0.558	0	20.34
Solid_426_1	0	0.308	0	15.06
Solid_426_2	0	0.685	0	8.676
Solid_426_3	0	2.383	0	14.85
